# Heart rate variability as biomarker for bipolar disorder

**DOI:** 10.1101/2022.02.14.22269413

**Authors:** Andrea Stautland, Petter Jakobsen, Ole Bernt Fasmer, Berge Osnes, Jim Torresen, Tine Nordgreen, Ketil J Oedegaard

## Abstract

Bipolar disorder (BD) is characterized by alterations in mood, energy levels and the ability to function. Accordingly, it is also associated with dysfunction of the autonomic nervous system (ANS), indexed by heart rate variability (HRV). Literature concerning differences in ANS functioning between mood states is still sparse. The main aim of the study was to investigate within-individual changes in HRV from manic to euthymic states in bipolar disorder (BD). This is the first study to do so using wrist-worn sensors. Seventeen patients with BD were equipped with photoplethysmography (PPG) sensor wristbands and provided 24-hour recordings both during a manic state and a euthymic state. We calculated mean heart rate and the commonly used HRV measures SDNN, RMSSD, HF, LF and Sample Entropy in 5-minute segments during rest at night. We compared HRV by mood state within individuals using paired t-tests and linear regression to control for age and sex. Recordings from 15 BD patients were analyzed. There were statistically significant increases in HRV measures SDNN, RMSSD, LF and Sample Entropy from mania to euthymia. Effect sizes were predominately large. Our findings reveal lower HRV in the manic state compared to the euthymic state. This indicates that HRV collected by wrist-worn PPG sensors is a possible biomarker for bipolar mood states. Movement artifacts were problematic and sampling during rest or in combination with actigraphy is recommended. Our findings can be further implemented to develop a monitoring device for bipolar patients.
