## Supplementary material for "Heart rate variability as biomarker for bipolar disorder": S1: Supplemental Dataset

### Sheet: HRV_manic_euthymic_minimal_data
ID	madrs	ymrs	state	MeanRR	SDNN	MeanHR	MinHR	MaxHR	RMSSD	LFpow_ARlog	HFpow_ARlog	SampEn
1	3	8	euthymic	1023.297693	26.966456	58.633964	55.488784	62.133078	36.983950	5.427940	4.463105	1.693549
1	6	35	manic	714.917191	24.431719	83.925804	77.104906	87.667236	35.119867	4.258060	5.716271	1.708563
2	8	23	manic	773.467985	30.471336	77.572700	70.069785	85.710368	27.467394	6.038313	5.745417	1.794515
2	11	2	euthymic	888.166072	46.353985	67.554934	55.649624	75.143327	49.760096	6.699875	6.928619	1.893356
3	15	23	manic	726.879521	20.794668	82.544629	74.415190	88.475218	24.777846	4.026519	5.318868	1.651120
3	0	0	euthymic	1043.538289	32.974851	57.496692	48.360506	65.750413	29.256833	6.239759	5.424297	1.799675
4	7	22	manic	747.567388	26.595439	80.260323	78.045227	83.838976	42.127982	2.626823	5.802346	1.508665
4	10	1	euthymic	918.584034	39.428549	65.317922	58.020465	71.107858	52.335122	5.772210	6.300100	1.988822
5	2	25	manic	818.642322	20.462967	73.292082	69.814997	76.796481	29.203322	3.715953	5.442857	1.492033
5	13	1	euthymic	1088.025352	34.551258	55.145774	51.472177	58.893012	38.879309	5.975433	6.297886	1.776740
6	3	17	manic	905.536163	23.996911	66.259088	59.256544	69.310909	26.930326	5.477579	5.248602	1.532031
6	2	3	euthymic	923.201507	45.400807	64.991228	53.330887	72.449506	51.732742	6.689469	6.352630	1.872248
7	2	22	manic	589.185412	47.654763	101.835515	92.303461	105.489683	59.160071	3.961744	7.585033	1.206031
7	0	3	euthymic	707.063613	42.100130	84.857994	78.045207	90.136701	57.833465	4.726122	7.109559	1.562282
8	5	16	manic	933.788683	31.747705	64.254366	60.185335	69.562024	37.828166	5.489363	6.344098	1.853671
8	5	2	euthymic	908.795948	78.477280	66.021421	57.482397	77.104906	65.865672	7.927783	7.486388	1.663600
9	2	17	manic	1235.255643	24.971625	48.572941	45.712189	52.313677	31.965737	5.300294	5.655935	2.038688
9	3	0	euthymic	1162.083171	38.234547	51.631416	48.852718	63.573258	38.599274	6.333900	6.048674	1.773727
10	9	29	manic	607.006662	13.060354	98.845703	93.654239	104.343072	17.061046	3.364894	3.663911	1.164764
10	8	4	euthymic	776.668140	27.902953	77.253072	72.449506	83.113084	31.933428	4.419485	6.194169	1.597084
11	1	17	manic	874.621510	27.334001	68.601103	59.810341	74.704767	22.947199	5.941186	4.072492	1.774938
11	1	4	euthymic	1007.192005	32.597850	59.571561	56.970686	62.947940	52.083562	4.940244	6.364569	1.954062
12	5	25	manic	785.253550	15.737330	76.408442	74.415171	79.008725	23.898743	2.287686	4.656514	1.351365
12	10	1	euthymic	782.697615	21.244758	76.657957	72.177152	82.754831	24.066382	5.009465	4.732868	1.644772
13	7	17	manic	887.943787	19.628384	67.571845	62.540717	73.563218	18.661361	5.498484	4.214734	1.472874
13	3	7	euthymic	896.940494	24.789602	66.894070	60.567823	71.910112	19.480706	6.090204	4.359566	1.675185
14	3	16	manic	902.551920	19.029611	66.478170	63.787375	71.641791	24.748668	4.438846	5.219738	1.705873
14	2	2	euthymic	995.379983	26.669880	60.278488	57.313433	63.366337	33.145300	5.148866	6.024649	1.753899
15	7	21	manic	825.915999	28.307262	72.646613	67.132867	77.419355	30.485477	5.891425	5.604398	1.877183
15	11	5	euthymic	1051.293752	78.100193	57.072536	51.197658	65.081767	101.980579	7.878259	7.863780	2.080075
16	11	19	euthymic	791.135486	33.913526	75.840360	67.602541	89.715494	38.349319	5.424296	6.334114	1.860309
16	4	0	manic	776.948688	19.219268	77.225177	74.127867	81.008961	27.592418	2.895765	5.160031	1.426590
17	2	23	manic	907.196970	29.107618	66.137787	61.736334	69.818182	35.501935	5.305586	6.199824	1.914212
17	0	0	euthymic	787.600267	23.312002	76.180777	70.329670	86.877828	23.449657	5.393998	4.887052	1.692985

### Sheet: Variable description
Variable description
Variable name
ID	Subject identifier. Renamed for data sharing purposes.
madrs	Depression rating score, administered by clinician. Montgomery-Asberg Depression Rating Score.
ymrs	Mania rating score, administered by clinician.
state	Mood state (mania, euthymia).
MeanRR*	The mean RR intervals.
SDNN*	Standard deviation of RR intervals.
MeanHR*	Mean heart rate.
MinHR*	Minimum HR computed using N beat moving average (default value: N = 5).
MaxHR*	Maximum HR computed using N beat moving average (default value: N = 5).
RMSSD*	Square root of the mean squared differences between successive RR intervals.
LFpow_Arlog*	Natural logarithm transformed values of absolute power of LF band.
HFpow_Arlog*	Natural logarithm transformed values of absolute powers of HF band.
SampEn*	Sample entropy.
* Variables calculated in Kubios HRV Premium software version 3.4.2. Information on analysis methods available from: https://www.kubios.com/downloads/Kubios_HRV_Users_Guide.pdf (date: january 5, 2022)
